# A study of gene expression in the living human brain

**DOI:** 10.1101/2023.04.21.23288916

**Authors:** Lora E. Liharska, You Jeong Park, Kimia Ziafat, Lillian Wilkins, Hannah Silk, Lisa M. Linares, Ryan C. Thompson, Eric Vornholt, Brendan Sullivan, Vanessa Cohen, Prashant Kota, Claudia Feng, Esther Cheng, Jessica S. Johnson, Marysia-Kolbe Rieder, Jia Huang, Joseph Scarpa, Jairo Polanco, Emily Moya, Alice Hashemi, Matthew A. Levin, Girish N. Nadkarni, Robert Sebra, John Crary, Eric E. Schadt, Noam D. Beckmann, Brian H. Kopell, Alexander W. Charney

**Affiliations:** Icahn School of Medicine at Mount Sinai

## Abstract

A goal of medical research is to determine the molecular basis of human brain health and illness. One way to achieve this goal is through observational studies of gene expression in human brain tissue. Due to the unavailability of brain tissue from living people, most such studies are performed using tissue from postmortem brain donors. An assumption underlying this practice is that gene expression in the postmortem human brain is an accurate representation of gene expression in the living human brain. Here, this assumption – which, until now, had not been adequately tested – is tested by comparing human prefrontal cortex gene expression between 275 living samples and 243 postmortem samples. Expression levels differed significantly for nearly 80% of genes, and a systematic examination of alternative explanations for this observation determined that these differences are not a consequence of cell type composition, RNA quality, postmortem interval, age, medication, morbidity, symptom severity, tissue pathology, sample handling, batch effects, or computational methods utilized. Analyses integrating the data generated for this study with data from earlier landmark studies that used tissue from postmortem brain donors showed that postmortem brain gene expression signatures of neurological and mental illnesses, as well as of normal traits such as aging, may not be accurate representations of these gene expression signatures in the living brain. By using tissue from large cohorts living people, future observational studies of human brain biology have the potential to (1) determine the medical research questions that can be addressed using postmortem tissue as a proxy for living tissue and (2) expand the scope of medical research to include questions about the molecular basis of human brain health and illness that can only be addressed in living people (e.g., “What happens at the molecular level in the brain as a person experiences an emotion?”).
