## Supplementary Table 4 for "A study of gene expression in the living human brain"

### Sheet: Data Dictionary
Data Header	Description
Conserved Network Structure	Index to refer to conserved network structures (matches indices used in Figure 3)
Network	Coexpression network
Module	Module name from WGCNA for the coexpression network
LIV DEG OR	Odds ratio for enrichment of LIV DEGs in module using Fisher's exact test
PM DEG OR	Odds ratio for enrichment of PM DEGs in module using Fisher's exact test
KEGG Gene Set	Name of the KEGG gene set most strongly associated with module
KEGG Parent Term	Parent category for KEGG gene set
KEGG Gene Set OR	Odds ratio for enrichment of KEGG gene set in module using Fisher's exact test
KEGG Gene Set adjusted p-value	Adjusted p-value for enrichment of KEGG gene set in module using Fisher's exact test
LIV DEG adjusted p-value	Adjusted p-value for enrichment of LIV DEGs in module using Fisher's exact test
PM DEG adjusted p-value	Adjusted p-value for enrichment of PM DEGs in module using Fisher's exact test

### Sheet: Data
Conserved Network Structure	Network	Module	LIV DEG OR	PM DEG OR	LIV DEG adjusted p-value	PM DEG adjusted p-value	KEGG Gene Set	KEGG Parent Term	KEGG Gene Set OR	KEGG Gene Set adjusted p-value
1	LIV Non-PD	white	1.73778	0.224892	1.85444e-05	1	Non-coding RNAs	RNA family	44.5438	4.39874e-17
1	LIV PD	lightsteelblue1	1.38977	0.149693	0.0432648	1	Non-coding RNAs	RNA family	54.0816	5.88072e-15
1	PM1 Non-PD	salmon4	1.54858	0.102869	0.0348729	1	Non-coding RNAs	RNA family	76.937	1.70093e-15
1	PM1 PD	firebrick4	1.72799	0.170204	0.0363633	1	Non-coding RNAs	RNA family	62.1659	3.73555e-08
1	PM2 Non-PD	plum1	1.2687	0.226059	0.138565	1	Non-coding RNAs	RNA family	39.4024	3.81597e-10
1	PM2 PD	darkolivegreen	1.14649	0.284261	0.317036	1	Non-coding RNAs	RNA family	37.4078	5.6461e-11
2	LIV Non-PD	brown	4.49184	0.38235	1.05343e-102	1	Oxidative phosphorylation	Energy metabolism	17.6225	7.1365e-34
2	LIV PD	lightcyan	10.7249	0.125173	1.50064e-85	1	Oxidative phosphorylation	Energy metabolism	37.9783	3.11588e-44
2	PM1 Non-PD	darkred	3.73205	0.288323	2.59266e-27	1	Oxidative phosphorylation	Energy metabolism	27.2262	2.59423e-26
2	PM1 PD	royalblue	4.29686	0.395399	8.88838e-28	1	Oxidative phosphorylation	Energy metabolism	19.3687	1.35489e-15
2	PM2 Non-PD	greenyellow	6.30366	0.188711	9.68796e-75	1	Oxidative phosphorylation	Energy metabolism	39.6357	5.27838e-51
2	PM2 PD	skyblue3	5.65181	0.34491	9.83099e-22	1	Oxidative phosphorylation	Energy metabolism	51.6922	3.64596e-30
3	LIV Non-PD	saddlebrown	4.35947	0.331571	1.17271e-25	1	Ribosome	Translation	87.3049	1.59187e-73
3	LIV PD	darkorange2	13.8064	0.0735873	5.83732e-34	1	Ribosome	Translation	166.721	1.85199e-83
3	PM1 Non-PD	orangered4	11.2043	0.0861416	2.15427e-35	1	Ribosome	Translation	124.31	2.38026e-75
3	PM1 PD	greenyellow	4.44791	0.269552	6.6668e-41	1	Ribosome	Translation	88.8444	1.1935e-93
3	PM2 Non-PD	white	3.52766	0.293952	1.94521e-20	1	Ribosome	Translation	169.486	1.8645e-112
3	PM2 PD	thistle1	17.593	0.114214	9.78352e-29	1	Ribosome	Translation	303.41	1.0768e-98
4	LIV Non-PD	violet	0.614993	1.07649	1	1	NA	NA	NA	NA
4	LIV PD	darkturquoise	0.669127	0.77087	1	1	Neuroactive ligand-receptor interaction	Signaling molecules and interaction	5.69622	0.000204812
4	PM1 Non-PD	salmon	0.587183	1.17473	1	1	Neuroactive ligand-receptor interaction	Signaling molecules and interaction	3.81327	0.00273441
4	PM1 PD	purple	0.76949	0.851561	1	1	G protein-coupled receptors	Protein families: signaling and cellular processes	3.16172	0.0300264
4	PM2 Non-PD	tan	0.635475	0.869766	1	1	Neuroactive ligand-receptor interaction	Signaling molecules and interaction	3.79138	0.00517529
4	PM2 PD	lightcyan	0.625543	0.739715	1	1	Domain-containing proteins not elsewhere classified	Protein families: signaling and cellular processes	3.12211	0.00307829
5	LIV Non-PD	greenyellow	0.868463	0.85408	1	1	Neuroactive ligand-receptor interaction	Signaling molecules and interaction	4.6667	8.16691e-07
5	LIV PD	midnightblue	1.16854	0.533109	0.113586	1	Neuroactive ligand-receptor interaction	Signaling molecules and interaction	4.85728	0.000125351
5	PM1 Non-PD	purple	0.710359	0.932318	1	1	Ion channels	Protein families: signaling and cellular processes	6.35306	4.98757e-13
5	PM1 PD	darkorange	0.872522	0.5918	1	1	Ion channels	Protein families: signaling and cellular processes	8.09037	1.12709e-06
5	PM2 Non-PD	saddlebrown	0.774788	0.736284	1	1	Neuroactive ligand-receptor interaction	Signaling molecules and interaction	10.9125	9.04155e-11
5	PM2 PD	salmon	0.97222	0.47117	0.923057	1	Ion channels	Protein families: signaling and cellular processes	6.4536	3.79145e-07
