## Supplementary Table 6 for "A study of gene expression in the living human brain"

### Sheet: Data Dictionary
Data Header	Description
DEG Set 1 and DEG Set 2	The DEG sets tested for overlap with one another
NDEG Set 1 and NDEG Set 2	The number of genes in DEG Set 1 and DEG Set 2, respectively
DEG Set 2 Age-Match	Subset of PM samples used for age matching
NDEG Shared	The number of DEGs overlapping between DEG Set 1 and DEG Set 2
NBACKGROUND	The number of genes present in both of the datasets analyzed to generate DEG Set 1 and DEG Set 2
OR	Odds ratio for the Fisher's Exact Test of overlap between the genes in DEG Set 1 and the genes in DEG Set 2
p-value	One-sided p-value for the Fisher's Exact Test
Adjusted p-value	Adjusted p-value using FDR of 5%
Note 1: LBP, ALZ1, ALZ2, SCZ1, SCZ2, PD1, PD2, Age, LIV DEGs, and PM DEGs all correspond to the same terminology used in the main text and figures
Note 2: ALZ0 corresponds to the published ALZ DE signature referred to in the main text
Note 3: SCZ0 corresponds to the published SCZ DE signature referred to in the main text
Note 4: PD0 corresponds to the published PD DE signature referred to in the main text
Note 5: BD0 corresponds to the published BD DE signature referred to in the main text
Note 6: ASD0 corresponds to the first published ASD DE signature referred to in the main text
Note 7: Values in the "DEG Set 2" column of the "Data - Nature ASD 2022" correspond to the terminology used in the source file from the publication (Supplementary Data 3 from PubMed ID 36323788)

### Sheet: Data - Characteristic Pattern
DEG Set 1	DEG Set 2	NDEG Set 1	NDEG Set 2	NDEG Shared	NBACKGROUND	OR	p-value	Adjusted p-value
LIV-PM - PM DEGs	ALZ1 - Case DEGs	7131	274	222	18622	7.06771	3.48409e-48	1.21943e-47
LIV-PM - PM DEGs	ALZ1 - Control DEGs	7131	322	13	18622	0.0660951	1	1
LIV-PM - PM DEGs	ALZ2 - Case DEGs	6898	1155	734	17291	2.82038	2.57713e-63	1.312e-62
LIV-PM - PM DEGs	ALZ2 - Control DEGs	6898	871	143	17291	0.281071	1	1
LIV-PM - PM DEGs	SCZ1 - Case DEGs	6802	726	485	17745	3.40916	1.45813e-56	5.44368e-56
LIV-PM - PM DEGs	SCZ1 - Control DEGs	6802	641	184	17745	0.637963	1	1
LIV-PM - PM DEGs	SCZ2 - Case DEGs	6910	1088	587	18028	1.9673	3.46157e-27	1.02025e-26
LIV-PM - PM DEGs	SCZ2 - Control DEGs	6910	1055	305	18028	0.638369	1	1
LIV-PM - PM DEGs	LIV Age - Higher age DEGs	7988	322	124	21635	1.07103	0.29459	0.589179
LIV-PM - PM DEGs	LIV Age - Lower age DEGs	7988	265	69	21635	0.597981	0.999941	1
LIV-PM - PM DEGs	ALZ0 - Case DEGs	6002	3155	2075	14246	3.50442	6.9927e-203	6.52652e-202
LIV-PM - PM DEGs	ALZ0 - Control DEGs	6002	3468	631	14246	0.223932	1	1
LIV-PM - PM DEGs	PD0 - Case DEGs	7988	241	160	21635	3.42303	1.09843e-20	3.0756e-20
LIV-PM - PM DEGs	PD0 - Control DEGs	7988	643	191	21635	0.715127	0.999961	1
LIV-PM - PM DEGs	SCZ0 - Case DEGs	7202	2192	1452	18845	3.72028	5.04467e-176	4.03574e-175
LIV-PM - PM DEGs	SCZ0 - Control DEGs	7202	2075	438	18845	0.395833	1	1
LIV-PM - PM DEGs	BD0 - Case DEGs	7202	660	366	18845	2.06671	5.29441e-20	1.41184e-19
LIV-PM - PM DEGs	BD0 - Control DEGs	7202	333	65	18845	0.386576	1	1
LIV-PM - PM DEGs	ASD0 - Case DEGs	7202	680	470	18845	3.80068	5.1917e-62	2.23642e-61
LIV-PM - PM DEGs	ASD0 - Control DEGs	7202	799	139	18845	0.327514	1	1
LIV-PM - LIV DEGs	ALZ1 - Case DEGs	7746	274	25	18622	0.138222	1	1
LIV-PM - LIV DEGs	ALZ1 - Control DEGs	7746	322	275	18622	8.47917	1.86264e-60	7.45056e-60
LIV-PM - LIV DEGs	ALZ2 - Case DEGs	7033	1155	235	17291	0.350904	1	1
LIV-PM - LIV DEGs	ALZ2 - Control DEGs	7033	871	592	17291	3.28716	1.56061e-62	7.28284e-62
LIV-PM - LIV DEGs	SCZ1 - Case DEGs	7438	726	121	17745	0.265213	1	1
LIV-PM - LIV DEGs	SCZ1 - Control DEGs	7438	641	359	17745	1.80273	1.8845e-13	4.58835e-13
LIV-PM - LIV DEGs	SCZ2 - Case DEGs	7491	1088	279	18028	0.465209	1	1
LIV-PM - LIV DEGs	SCZ2 - Control DEGs	7491	1055	531	18028	1.45781	1.91099e-09	4.28061e-09
LIV-PM - LIV DEGs	LIV Age - Higher age DEGs	9198	322	131	21635	0.926323	0.765802	1
LIV-PM - LIV DEGs	LIV Age - Lower age DEGs	9198	265	136	21635	1.43185	0.00225609	0.00467931
LIV-PM - LIV DEGs	ALZ0 - Case DEGs	5650	3155	594	14246	0.276875	1	1
LIV-PM - LIV DEGs	ALZ0 - Control DEGs	5650	3468	2248	14246	3.99454	4.18956e-262	7.82051e-261
LIV-PM - LIV DEGs	PD0 - Case DEGs	9198	241	45	21635	0.307071	1	1
LIV-PM - LIV DEGs	PD0 - Control DEGs	9198	643	340	21635	1.53705	5.14282e-08	1.10768e-07
LIV-PM - LIV DEGs	SCZ0 - Case DEGs	7851	2192	371	18845	0.249886	1	1
LIV-PM - LIV DEGs	SCZ0 - Control DEGs	7851	2075	1308	18845	2.66539	4.90146e-96	3.43102e-95
LIV-PM - LIV DEGs	BD0 - Case DEGs	7851	660	176	18845	0.497979	1	1
LIV-PM - LIV DEGs	BD0 - Control DEGs	7851	333	207	18845	2.33567	2.43904e-14	6.20845e-14
LIV-PM - LIV DEGs	ASD0 - Case DEGs	7851	680	103	18845	0.24002	1	1
LIV-PM - LIV DEGs	ASD0 - Control DEGs	7851	799	498	18845	2.40591	2.50321e-33	7.78775e-33
LIV-PM1 - PM DEGs	PD2 - Case DEGs	7038	2763	1697	21635	4.03264	3.18028e-246	4.4524e-245
LIV-PM1 - PM DEGs	PD2 - Control DEGs	7038	2312	233	21635	0.206174	1	1
LIV-PM1 - PM DEGs	PM2 Age - Higher age DEGs	7038	396	296	21635	6.364	1.48248e-67	8.3019e-67
LIV-PM1 - PM DEGs	PM2 Age - Lower age DEGs	7038	362	22	21635	0.131488	1	1
LIV-PM1 - LIV DEGs	PD2 - Case DEGs	8165	2763	248	21635	0.136458	1	1
LIV-PM1 - LIV DEGs	PD2 - Control DEGs	8165	2312	1620	21635	4.57016	1.15784e-244	1.29678e-243
LIV-PM1 - LIV DEGs	PM2 Age - Higher age DEGs	8165	396	32	21635	0.141653	1	1
LIV-PM1 - LIV DEGs	PM2 Age - Lower age DEGs	8165	362	271	21635	5.04684	1.69298e-47	5.57686e-47
LIV-PM2 - PM DEGs	PD1 - Case DEGs	7474	4981	3678	21635	9.5598	0	0
LIV-PM2 - PM DEGs	PD1 - Control DEGs	7474	4949	242	21635	0.0672293	1	1
LIV-PM2 - PM DEGs	PM1 Age - Higher age DEGs	7474	308	255	21635	9.40202	6.16917e-69	3.8386e-68
LIV-PM2 - PM DEGs	PM1 Age - Lower age DEGs	7474	144	23	21635	0.358189	1	1
LIV-PM2 - LIV DEGs	PD1 - Case DEGs	8586	4981	335	21635	0.0734436	1	1
LIV-PM2 - LIV DEGs	PD1 - Control DEGs	8586	4949	3970	21635	10.6033	0	0
LIV-PM2 - LIV DEGs	PM1 Age - Higher age DEGs	8586	308	17	21635	0.0869779	1	1
LIV-PM2 - LIV DEGs	PM1 Age - Lower age DEGs	8586	144	93	21635	2.79067	1.25511e-09	2.9286e-09

### Sheet: Data - Nature ASD 2022
DEG Set 1	DEG Set 2	NDEG Set 1	NDEG Set 2	NDEG Shared	NBACKGROUND	OR	p-value	Adjusted p-value
LIV-PM - PM DEGs	WholeCortex_ASD - Case DEGs	7297	1794	1098	19115	2.83028	1.30553e-95	5.22211e-94
LIV-PM - PM DEGs	WholeCortex_ASD - Control DEGs	7297	2228	703	19115	0.719592	1	1
LIV-PM - PM DEGs	ASD_BA9 - Case DEGs	7297	209	166	19115	6.37396	1.8846e-34	1.2564e-33
LIV-PM - PM DEGs	ASD_BA9 - Control DEGs	7297	184	37	19115	0.404646	1	1
LIV-PM - PM DEGs	ASD_BA44_45 - Case DEGs	7297	20	18	19115	14.6083	2.27101e-06	8.25823e-06
LIV-PM - PM DEGs	ASD_BA44_45 - Control DEGs	7297	4	1	19115	0.53981	0.853919	1
LIV-PM - PM DEGs	ASD_BA24 - Case DEGs	7297	0	0	19115	NA	NA	NA
LIV-PM - PM DEGs	ASD_BA24 - Control DEGs	7297	0	0	19115	NA	NA	NA
LIV-PM - PM DEGs	ASD_BA4_6 - Case DEGs	7297	164	146	19115	13.3832	3.29571e-42	3.29571e-41
LIV-PM - PM DEGs	ASD_BA4_6 - Control DEGs	7297	30	2	19115	0.11544	0.99999	1
LIV-PM - PM DEGs	ASD_BA38 - Case DEGs	7297	25	18	19115	4.1721	0.000623265	0.00166204
LIV-PM - PM DEGs	ASD_BA38 - Control DEGs	7297	19	4	19115	0.431591	0.967105	1
LIV-PM - PM DEGs	ASD_BA20_37 - Case DEGs	7297	0	0	19115	NA	NA	NA
LIV-PM - PM DEGs	ASD_BA20_37 - Control DEGs	7297	0	0	19115	NA	NA	NA
LIV-PM - PM DEGs	ASD_BA41_42_22 - Case DEGs	7297	972	589	19115	2.62143	8.9082e-48	1.18776e-46
LIV-PM - PM DEGs	ASD_BA41_42_22 - Control DEGs	7297	1669	615	19115	0.939937	0.883788	1
LIV-PM - PM DEGs	ASD_BA3_1_2_5 - Case DEGs	7297	31	23	19115	4.66743	4.97942e-05	0.000142269
LIV-PM - PM DEGs	ASD_BA3_1_2_5 - Control DEGs	7297	13	1	19115	0.13484	0.998076	1
LIV-PM - PM DEGs	ASD_BA7 - Case DEGs	7297	649	436	19115	3.46207	2.91548e-52	5.83096e-51
LIV-PM - PM DEGs	ASD_BA7 - Control DEGs	7297	619	167	19115	0.58899	1	1
LIV-PM - PM DEGs	ASD_BA39_40 - Case DEGs	7297	111	77	19115	3.69601	2.43461e-11	9.73846e-11
LIV-PM - PM DEGs	ASD_BA39_40 - Control DEGs	7297	75	12	19115	0.307367	0.999993	1
LIV-PM - PM DEGs	ASD_BA17 - Case DEGs	7297	1335	738	19115	2.11478	1.72038e-39	1.3763e-38
LIV-PM - PM DEGs	ASD_BA17 - Control DEGs	7297	1715	597	19115	0.852814	0.998842	1
LIV-PM - LIV DEGs	WholeCortex_ASD - Case DEGs	7958	1794	418	19115	0.394102	1	1
LIV-PM - LIV DEGs	WholeCortex_ASD - Control DEGs	7958	2228	1125	19115	1.50066	1.80157e-19	1.02947e-18
LIV-PM - LIV DEGs	ASD_BA9 - Case DEGs	7958	209	28	19115	0.214131	1	1
LIV-PM - LIV DEGs	ASD_BA9 - Control DEGs	7958	184	128	19115	3.24038	1.37105e-14	6.85524e-14
LIV-PM - LIV DEGs	ASD_BA44_45 - Case DEGs	7958	20	1	19115	0.0736744	0.999979	1
LIV-PM - LIV DEGs	ASD_BA44_45 - Control DEGs	7958	4	3	19115	4.20686	0.198487	0.396974
LIV-PM - LIV DEGs	ASD_BA24 - Case DEGs	7958	0	0	19115	NA	NA	NA
LIV-PM - LIV DEGs	ASD_BA24 - Control DEGs	7958	0	0	19115	NA	NA	NA
LIV-PM - LIV DEGs	ASD_BA4_6 - Case DEGs	7958	164	7	19115	0.0616863	1	1
LIV-PM - LIV DEGs	ASD_BA4_6 - Control DEGs	7958	30	24	19115	5.6219	2.03801e-05	6.27079e-05
LIV-PM - LIV DEGs	ASD_BA38 - Case DEGs	7958	25	5	19115	0.35011	0.99392	1
LIV-PM - LIV DEGs	ASD_BA38 - Control DEGs	7958	19	12	19115	2.40543	0.0483134	0.107363
LIV-PM - LIV DEGs	ASD_BA20_37 - Case DEGs	7958	0	0	19115	NA	NA	NA
LIV-PM - LIV DEGs	ASD_BA20_37 - Control DEGs	7958	0	0	19115	NA	NA	NA
LIV-PM - LIV DEGs	ASD_BA41_42_22 - Case DEGs	7958	972	244	19115	0.453153	1	1
LIV-PM - LIV DEGs	ASD_BA41_42_22 - Control DEGs	7958	1669	720	19115	1.07001	0.10011	0.210759
LIV-PM - LIV DEGs	ASD_BA3_1_2_5 - Case DEGs	7958	31	4	19115	0.207317	0.999894	1
LIV-PM - LIV DEGs	ASD_BA3_1_2_5 - Control DEGs	7958	13	9	19115	3.15672	0.0419695	0.0987517
LIV-PM - LIV DEGs	ASD_BA7 - Case DEGs	7958	649	134	19115	0.353937	1	1
LIV-PM - LIV DEGs	ASD_BA7 - Control DEGs	7958	619	340	19115	1.74004	8.93955e-12	3.97313e-11
LIV-PM - LIV DEGs	ASD_BA39_40 - Case DEGs	7958	111	14	19115	0.200956	1	1
LIV-PM - LIV DEGs	ASD_BA39_40 - Control DEGs	7958	75	50	19115	2.81523	1.0245e-05	3.415e-05
LIV-PM - LIV DEGs	ASD_BA17 - Case DEGs	7958	1335	351	19115	0.477058	1	1
LIV-PM - LIV DEGs	ASD_BA17 - Control DEGs	7958	1715	769	19115	1.1546	0.00262434	0.00656086

### Sheet: Data - Disease Comparisons
DEG Set 1	DEG Set 2	NDEG Set 1	NDEG Set 2	NDEG Shared	NBACKGROUND	OR	p-value	Adjusted p-value
ALZ1 - Case DEGs	ALZ2 - Case DEGs	263	1156	108	17471	10.7407	2.50784e-58	1.97044e-57
ALZ1 - Case DEGs	ALZ2 - Control DEGs	263	865	0	17471	0	1	1
ALZ1 - Case DEGs	SCZ1 - Case DEGs	296	839	15	22069	1.35709	0.159366	0.361449
ALZ1 - Case DEGs	SCZ1 - Control DEGs	296	761	13	22069	1.29117	0.224084	0.492985
ALZ1 - Case DEGs	SCZ2 - Case DEGs	284	1270	48	21504	3.32814	3.92938e-11	1.46519e-10
ALZ1 - Case DEGs	SCZ2 - Control DEGs	284	1208	8	21504	0.483568	0.991541	1
ALZ1 - Case DEGs	PD1 - Case DEGs	274	4391	170	18622	5.47016	1.72418e-42	1.14945e-41
ALZ1 - Case DEGs	PD1 - Control DEGs	274	4320	7	18622	0.0853192	1	1
ALZ1 - Case DEGs	PD2 - Case DEGs	274	2357	46	18622	1.40003	0.0271304	0.0686055
ALZ1 - Case DEGs	PD2 - Control DEGs	274	2084	10	18622	0.297235	0.999998	1
ALZ1 - Case DEGs	ALZ0 - Case DEGs	229	3129	188	14011	16.8974	9.7716e-84	9.7716e-83
ALZ1 - Case DEGs	ALZ0 - Control DEGs	229	3404	0	14011	0	1	1
ALZ1 - Case DEGs	PD0 - Case DEGs	274	240	6	18622	1.73299	0.143795	0.332999
ALZ1 - Case DEGs	PD0 - Control DEGs	274	640	5	18622	0.518493	0.96107	1
ALZ1 - Case DEGs	SCZ0 - Case DEGs	283	2335	65	21632	2.5059	2.62691e-09	8.89106e-09
ALZ1 - Case DEGs	SCZ0 - Control DEGs	283	2194	26	21632	0.895053	0.732136	1
ALZ1 - Case DEGs	BD0 - Case DEGs	283	682	6	21632	0.662419	0.88502	1
ALZ1 - Case DEGs	BD0 - Control DEGs	283	367	11	21632	2.38457	0.00931574	0.0249935
ALZ1 - Case DEGs	ASD0 - Case DEGs	283	710	44	21632	5.71583	7.42773e-18	3.20412e-17
ALZ1 - Case DEGs	ASD0 - Control DEGs	283	831	1	21632	0.08769	0.999986	1
ALZ1 - Control DEGs	ALZ2 - Case DEGs	294	1156	0	17471	0	1	1
ALZ1 - Control DEGs	ALZ2 - Control DEGs	294	865	84	17471	8.39573	3.70423e-41	2.32838e-40
ALZ1 - Control DEGs	SCZ1 - Case DEGs	368	839	13	22069	0.925471	0.64605	1
ALZ1 - Control DEGs	SCZ1 - Control DEGs	368	761	26	22069	2.16835	0.000477056	0.00139937
ALZ1 - Control DEGs	SCZ2 - Case DEGs	325	1270	13	21504	0.660361	0.950656	1
ALZ1 - Control DEGs	SCZ2 - Control DEGs	325	1208	19	21504	1.04392	0.462626	0.951194
ALZ1 - Control DEGs	PD1 - Case DEGs	322	4391	4	18622	0.0398947	1	1
ALZ1 - Control DEGs	PD1 - Control DEGs	322	4320	242	18622	10.5452	3.56148e-88	3.91763e-87
ALZ1 - Control DEGs	PD2 - Case DEGs	322	2357	10	18622	0.217869	1	1
ALZ1 - Control DEGs	PD2 - Control DEGs	322	2084	75	18622	2.46194	4.00663e-10	1.39914e-09
ALZ1 - Control DEGs	ALZ0 - Case DEGs	245	3129	0	14011	0	1	1
ALZ1 - Control DEGs	ALZ0 - Control DEGs	245	3404	196	14011	13.1609	1.31221e-76	1.20286e-75
ALZ1 - Control DEGs	PD0 - Case DEGs	322	240	1	18622	0.235407	0.985206	1
ALZ1 - Control DEGs	PD0 - Control DEGs	322	640	18	18622	1.68277	0.0300776	0.075194
ALZ1 - Control DEGs	SCZ0 - Case DEGs	344	2335	25	21632	0.643866	0.989741	1
ALZ1 - Control DEGs	SCZ0 - Control DEGs	344	2194	47	21632	1.4108	0.0215265	0.0550677
ALZ1 - Control DEGs	BD0 - Case DEGs	344	682	10	21632	0.918523	0.647431	1
ALZ1 - Control DEGs	BD0 - Control DEGs	344	367	4	21632	0.678181	0.83809	1
ALZ1 - Control DEGs	ASD0 - Case DEGs	344	710	0	21632	0	1	1
ALZ1 - Control DEGs	ASD0 - Control DEGs	344	831	26	21632	2.08041	0.000854218	0.00247274
ALZ2 - Case DEGs	SCZ1 - Case DEGs	1123	701	26	16832	0.527899	0.999804	1
ALZ2 - Case DEGs	SCZ1 - Control DEGs	1123	623	45	16832	1.09275	0.309639	0.648768
ALZ2 - Case DEGs	SCZ2 - Case DEGs	1140	1034	87	17274	1.32496	0.0109423	0.0286803
ALZ2 - Case DEGs	SCZ2 - Control DEGs	1140	1079	29	17274	0.374997	1	1
ALZ2 - Case DEGs	PD1 - Case DEGs	1155	4228	565	17291	3.26049	5.77709e-78	5.52591e-77
ALZ2 - Case DEGs	PD1 - Control DEGs	1155	4027	57	17291	0.159092	1	1
ALZ2 - Case DEGs	PD2 - Case DEGs	1155	2248	309	17291	2.67408	9.19321e-39	5.61807e-38
ALZ2 - Case DEGs	PD2 - Control DEGs	1155	2011	29	17291	0.183933	1	1
ALZ2 - Case DEGs	ALZ0 - Case DEGs	1056	3192	779	14426	12.7666	4.3946e-308	1.93362e-306
ALZ2 - Case DEGs	ALZ0 - Control DEGs	1056	3505	1	14426	0.00267076	1	1
ALZ2 - Case DEGs	PD0 - Case DEGs	1155	239	62	17291	5.11315	4.70916e-21	2.25221e-20
ALZ2 - Case DEGs	PD0 - Control DEGs	1155	642	12	17291	0.258413	1	1
ALZ2 - Case DEGs	SCZ0 - Case DEGs	1173	2245	140	18091	0.953709	0.708261	1
ALZ2 - Case DEGs	SCZ0 - Control DEGs	1173	2029	176	18091	1.43516	2.58232e-05	7.89041e-05
ALZ2 - Case DEGs	BD0 - Case DEGs	1173	651	20	18091	0.44774	0.999975	1
ALZ2 - Case DEGs	BD0 - Control DEGs	1173	336	28	18091	1.31875	0.103515	0.24227
ALZ2 - Case DEGs	ASD0 - Case DEGs	1173	679	51	18091	1.17906	0.151964	0.348252
ALZ2 - Case DEGs	ASD0 - Control DEGs	1173	785	39	18091	0.745586	0.970683	1
ALZ2 - Control DEGs	SCZ1 - Case DEGs	857	701	27	16832	0.738481	0.951373	1
ALZ2 - Control DEGs	SCZ1 - Control DEGs	857	623	35	16832	1.11421	0.29629	0.626767
ALZ2 - Control DEGs	SCZ2 - Case DEGs	860	1034	30	17274	0.554784	0.999743	1
ALZ2 - Control DEGs	SCZ2 - Control DEGs	860	1079	65	17274	1.24172	0.0624874	0.152747
ALZ2 - Control DEGs	PD1 - Case DEGs	871	4228	39	17291	0.136872	1	1
ALZ2 - Control DEGs	PD1 - Control DEGs	871	4027	522	17291	5.51055	1.04042e-125	1.52595e-124
ALZ2 - Control DEGs	PD2 - Case DEGs	871	2248	15	17291	0.111339	1	1
ALZ2 - Control DEGs	PD2 - Control DEGs	871	2011	263	17291	3.63041	3.03604e-52	2.3032e-51
ALZ2 - Control DEGs	ALZ0 - Case DEGs	803	3192	2	14426	0.0081771	1	1
ALZ2 - Control DEGs	ALZ0 - Control DEGs	803	3505	604	14426	11.2163	5.50125e-217	1.34475e-215
ALZ2 - Control DEGs	PD0 - Case DEGs	871	239	4	17291	0.317763	0.99824	1
ALZ2 - Control DEGs	PD0 - Control DEGs	871	642	91	17291	3.35964	1.54869e-19	7.24917e-19
ALZ2 - Control DEGs	SCZ0 - Case DEGs	885	2245	87	18091	0.760239	0.993856	1
ALZ2 - Control DEGs	SCZ0 - Control DEGs	885	2029	97	18091	0.973175	0.613906	1
ALZ2 - Control DEGs	BD0 - Case DEGs	885	651	47	18091	1.54156	0.00500246	0.0139309
ALZ2 - Control DEGs	BD0 - Control DEGs	885	336	6	18091	0.349087	0.999242	1
ALZ2 - Control DEGs	ASD0 - Case DEGs	885	679	12	18091	0.340853	0.999996	1
ALZ2 - Control DEGs	ASD0 - Control DEGs	885	785	53	18091	1.4336	0.0109507	0.0286803
SCZ1 - Case DEGs	SCZ2 - Case DEGs	785	1203	136	19729	3.51052	2.31143e-29	1.21075e-28
SCZ1 - Case DEGs	SCZ2 - Control DEGs	785	1142	12	19729	0.244739	1	1
SCZ1 - Case DEGs	PD1 - Case DEGs	726	4161	373	17745	3.69083	1.53405e-62	1.29804e-61
SCZ1 - Case DEGs	PD1 - Control DEGs	726	4213	55	17745	0.253533	1	1
SCZ1 - Case DEGs	PD2 - Case DEGs	726	2197	151	17745	1.92181	4.47354e-11	1.6403e-10
SCZ1 - Case DEGs	PD2 - Control DEGs	726	2040	33	17745	0.356195	1	1
SCZ1 - Case DEGs	ALZ0 - Case DEGs	605	3115	160	13989	1.26893	0.00741705	0.0201451
SCZ1 - Case DEGs	ALZ0 - Control DEGs	605	3406	129	13989	0.835865	0.967116	1
SCZ1 - Case DEGs	PD0 - Case DEGs	726	233	9	17745	0.941145	0.617364	1
SCZ1 - Case DEGs	PD0 - Control DEGs	726	640	22	17745	0.82934	0.829024	1
SCZ1 - Case DEGs	SCZ0 - Case DEGs	785	2241	478	20044	15.4472	5.65681e-263	1.77786e-261
SCZ1 - Case DEGs	SCZ0 - Control DEGs	785	2132	1	20044	0.0102557	1	1
SCZ1 - Case DEGs	BD0 - Case DEGs	785	659	191	20044	12.906	1.91677e-115	2.63556e-114
SCZ1 - Case DEGs	BD0 - Control DEGs	785	349	0	20044	0	1	1
SCZ1 - Case DEGs	ASD0 - Case DEGs	785	689	72	20044	3.05077	2.81572e-14	1.14715e-13
SCZ1 - Case DEGs	ASD0 - Control DEGs	785	823	12	20044	0.353138	0.999992	1
SCZ1 - Control DEGs	SCZ2 - Case DEGs	701	1203	15	19729	0.328368	1	1
SCZ1 - Control DEGs	SCZ2 - Control DEGs	701	1142	99	19729	2.8355	9.57011e-17	4.04889e-16
SCZ1 - Control DEGs	PD1 - Case DEGs	641	4161	65	17745	0.358372	1	1
SCZ1 - Control DEGs	PD1 - Control DEGs	641	4213	250	17745	2.12009	1.3865e-18	6.10059e-18
SCZ1 - Control DEGs	PD2 - Case DEGs	641	2197	27	17745	0.302643	1	1
SCZ1 - Control DEGs	PD2 - Control DEGs	641	2040	136	17745	2.14981	5.01704e-13	2.00682e-12
SCZ1 - Control DEGs	ALZ0 - Case DEGs	520	3115	162	13989	1.6114	1.10569e-06	3.47503e-06
SCZ1 - Control DEGs	ALZ0 - Control DEGs	520	3406	116	13989	0.888362	0.876922	1
SCZ1 - Control DEGs	PD0 - Case DEGs	641	233	11	17745	1.32774	0.22312	0.492985
SCZ1 - Control DEGs	PD0 - Control DEGs	641	640	27	17745	1.18298	0.228338	0.49737
SCZ1 - Control DEGs	SCZ0 - Case DEGs	713	2241	0	20044	0	1	1
SCZ1 - Control DEGs	SCZ0 - Control DEGs	713	2132	461	20044	19.3262	1.4073e-280	5.16011e-279
SCZ1 - Control DEGs	BD0 - Case DEGs	713	659	1	20044	0.0398677	1	1
SCZ1 - Control DEGs	BD0 - Control DEGs	713	349	124	20044	17.8694	8.09673e-91	9.89601e-90
SCZ1 - Control DEGs	ASD0 - Case DEGs	713	689	6	20044	0.231719	0.999999	1
SCZ1 - Control DEGs	ASD0 - Control DEGs	713	823	61	20044	2.27983	4.99122e-08	1.61481e-07
SCZ2 - Case DEGs	PD1 - Case DEGs	1088	4275	425	18028	2.1794	1.74151e-31	9.34468e-31
SCZ2 - Case DEGs	PD1 - Control DEGs	1088	4175	158	18028	0.546556	1	1
SCZ2 - Case DEGs	PD2 - Case DEGs	1088	2283	121	18028	0.855308	0.949837	1
SCZ2 - Case DEGs	PD2 - Control DEGs	1088	2042	98	18028	0.763618	0.995442	1
SCZ2 - Case DEGs	ALZ0 - Case DEGs	841	3123	256	13969	1.56614	1.25344e-08	4.17814e-08
SCZ2 - Case DEGs	ALZ0 - Control DEGs	841	3391	153	13969	0.679284	0.999995	1
SCZ2 - Case DEGs	PD0 - Case DEGs	1088	240	18	18028	1.26682	0.20145	0.452234
SCZ2 - Case DEGs	PD0 - Control DEGs	1088	638	26	18028	0.653214	0.989496	1
SCZ2 - Case DEGs	SCZ0 - Case DEGs	1214	2275	513	20572	7.30779	1.08246e-186	1.98451e-185
SCZ2 - Case DEGs	SCZ0 - Control DEGs	1214	2159	5	20572	0.0330138	1	1
SCZ2 - Case DEGs	BD0 - Case DEGs	1214	671	87	20572	2.48148	3.16187e-12	1.22037e-11
SCZ2 - Case DEGs	BD0 - Control DEGs	1214	353	1	20572	0.0445282	1	1
SCZ2 - Case DEGs	ASD0 - Case DEGs	1214	686	147	20572	4.80946	1.92964e-44	1.36942e-43
SCZ2 - Case DEGs	ASD0 - Control DEGs	1214	828	11	20572	0.207518	1	1
SCZ2 - Control DEGs	PD1 - Case DEGs	1055	4275	104	18028	0.335639	1	1
SCZ2 - Control DEGs	PD1 - Control DEGs	1055	4175	342	18028	1.64429	8.87798e-13	3.48778e-12
SCZ2 - Control DEGs	PD2 - Case DEGs	1055	2283	127	18028	0.940508	0.749154	1
SCZ2 - Control DEGs	PD2 - Control DEGs	1055	2042	115	18028	0.955229	0.688562	1
SCZ2 - Control DEGs	ALZ0 - Case DEGs	899	3123	103	13969	0.430618	1	1
SCZ2 - Control DEGs	ALZ0 - Control DEGs	899	3391	287	13969	1.50562	4.64813e-08	1.52625e-07
SCZ2 - Control DEGs	PD0 - Case DEGs	1055	240	5	18028	0.339182	0.998679	1
SCZ2 - Control DEGs	PD0 - Control DEGs	1055	638	34	18028	0.902482	0.74064	1
SCZ2 - Control DEGs	SCZ0 - Case DEGs	1180	2275	5	20572	0.0320792	1	1
SCZ2 - Control DEGs	SCZ0 - Control DEGs	1180	2159	480	20572	7.23283	1.34563e-175	2.27722e-174
SCZ2 - Control DEGs	BD0 - Case DEGs	1180	671	11	20572	0.267076	1	1
SCZ2 - Control DEGs	BD0 - Control DEGs	1180	353	53	20572	2.99257	1.22969e-10	4.43493e-10
SCZ2 - Control DEGs	ASD0 - Case DEGs	1180	686	1	20572	0.0231698	1	1
SCZ2 - Control DEGs	ASD0 - Control DEGs	1180	828	115	20572	2.82865	5.12695e-19	2.34985e-18
PD1 - Case DEGs	PD2 - Case DEGs	4981	2763	1885	21635	10.938	0	0
PD1 - Case DEGs	PD2 - Control DEGs	4981	2312	8	21635	0.0100481	1	1
PD1 - Case DEGs	ALZ0 - Case DEGs	3596	3155	1739	14246	6.1058	0	0
PD1 - Case DEGs	ALZ0 - Control DEGs	3596	3468	102	14246	0.0631719	1	1
PD1 - Case DEGs	PD0 - Case DEGs	4981	241	146	21635	5.26288	4.08631e-36	2.3051e-35
PD1 - Case DEGs	PD0 - Control DEGs	4981	643	61	21635	0.342379	1	1
PD1 - Case DEGs	SCZ0 - Case DEGs	4453	2192	853	18845	2.30969	2.03756e-65	1.79305e-64
PD1 - Case DEGs	SCZ0 - Control DEGs	4453	2075	253	18845	0.415599	1	1
PD1 - Case DEGs	BD0 - Case DEGs	4453	660	181	18845	1.23065	0.0119191	0.0308496
PD1 - Case DEGs	BD0 - Control DEGs	4453	333	67	18845	0.811242	0.945712	1
PD1 - Case DEGs	ASD0 - Case DEGs	4453	680	330	18845	3.21087	3.81083e-47	2.79461e-46
PD1 - Case DEGs	ASD0 - Control DEGs	4453	799	44	18845	0.18026	1	1
PD1 - Control DEGs	PD2 - Case DEGs	4949	2763	9	21635	0.00924574	1	1
PD1 - Control DEGs	PD2 - Control DEGs	4949	2312	1764	21635	16.3066	0	0
PD1 - Control DEGs	ALZ0 - Case DEGs	3349	3155	104	14246	0.0824172	1	1
PD1 - Control DEGs	ALZ0 - Control DEGs	3349	3468	1927	14246	8.22563	0	0
PD1 - Control DEGs	PD0 - Case DEGs	4949	241	8	21635	0.114337	1	1
PD1 - Control DEGs	PD0 - Control DEGs	4949	643	271	21635	2.54041	2.23483e-28	1.1434e-27
PD1 - Control DEGs	SCZ0 - Case DEGs	4405	2192	259	18845	0.404212	1	1
PD1 - Control DEGs	SCZ0 - Control DEGs	4405	2075	709	18845	1.83603	1.37136e-32	7.54249e-32
PD1 - Control DEGs	BD0 - Case DEGs	4405	660	141	18845	0.886969	0.902368	1
PD1 - Control DEGs	BD0 - Control DEGs	4405	333	89	18845	1.19975	0.0832878	0.199167
PD1 - Control DEGs	ASD0 - Case DEGs	4405	680	42	18845	0.208256	1	1
PD1 - Control DEGs	ASD0 - Control DEGs	4405	799	358	18845	2.80782	2.17268e-42	1.40585e-41
PD2 - Case DEGs	ALZ0 - Case DEGs	1825	3155	757	14246	2.96215	3.68336e-89	4.26494e-88
PD2 - Case DEGs	ALZ0 - Control DEGs	1825	3468	106	14246	0.16615	1	1
PD2 - Case DEGs	PD0 - Case DEGs	2763	241	97	21635	4.73157	5.35644e-27	2.67822e-26
PD2 - Case DEGs	PD0 - Control DEGs	2763	643	22	21635	0.235899	1	1
PD2 - Case DEGs	SCZ0 - Case DEGs	2399	2192	316	18845	1.17816	0.00707448	0.0194548
PD2 - Case DEGs	SCZ0 - Control DEGs	2399	2075	176	18845	0.606511	1	1
PD2 - Case DEGs	BD0 - Case DEGs	2399	660	96	18845	1.17379	0.0878565	0.207833
PD2 - Case DEGs	BD0 - Control DEGs	2399	333	34	18845	0.776379	0.933413	1
PD2 - Case DEGs	ASD0 - Case DEGs	2399	680	92	18845	1.07552	0.278521	0.5949
PD2 - Case DEGs	ASD0 - Control DEGs	2399	799	30	18845	0.258173	1	1
PD2 - Control DEGs	ALZ0 - Case DEGs	1762	3155	82	14246	0.149483	1	1
PD2 - Control DEGs	ALZ0 - Control DEGs	1762	3468	936	14246	4.45333	4.53909e-173	7.13285e-172
PD2 - Control DEGs	PD0 - Case DEGs	2312	241	5	21635	0.175294	1	1
PD2 - Control DEGs	PD0 - Control DEGs	2312	643	161	21635	2.92554	9.02321e-26	4.41135e-25
PD2 - Control DEGs	SCZ0 - Case DEGs	2143	2192	176	18845	0.65183	1	1
PD2 - Control DEGs	SCZ0 - Control DEGs	2143	2075	322	18845	1.50787	8.32974e-10	2.86335e-09
PD2 - Control DEGs	BD0 - Case DEGs	2143	660	54	18845	0.686608	0.997434	1
PD2 - Control DEGs	BD0 - Control DEGs	2143	333	42	18845	1.12733	0.259294	0.559261
PD2 - Control DEGs	ASD0 - Case DEGs	2143	680	48	18845	0.582595	0.999951	1
PD2 - Control DEGs	ASD0 - Control DEGs	2143	799	150	18845	1.86147	2.51704e-10	8.93143e-10
ALZ0 - Case DEGs	PD0 - Case DEGs	3155	228	141	14246	5.9161	1.38639e-38	8.24339e-38
ALZ0 - Case DEGs	PD0 - Control DEGs	3155	632	42	14246	0.240141	1	1
ALZ0 - Case DEGs	SCZ0 - Case DEGs	3141	1958	682	14116	2.10804	1.90285e-43	1.30821e-42
ALZ0 - Case DEGs	SCZ0 - Control DEGs	3141	1760	325	14116	0.767302	0.999986	1
ALZ0 - Case DEGs	BD0 - Case DEGs	3141	570	89	14116	0.636248	0.999979	1
ALZ0 - Case DEGs	BD0 - Control DEGs	3141	256	116	14116	2.9675	1.34518e-16	5.58376e-16
ALZ0 - Case DEGs	ASD0 - Case DEGs	3141	619	380	14116	6.18139	1.6656e-102	2.15548e-101
ALZ0 - Case DEGs	ASD0 - Control DEGs	3141	731	29	14116	0.136379	1	1
ALZ0 - Control DEGs	PD0 - Case DEGs	3468	228	8	14246	0.11097	1	1
ALZ0 - Control DEGs	PD0 - Control DEGs	3468	632	296	14246	2.89961	1.97956e-36	1.14606e-35
ALZ0 - Control DEGs	SCZ0 - Case DEGs	3439	1958	276	14116	0.466665	1	1
ALZ0 - Control DEGs	SCZ0 - Control DEGs	3439	1760	519	14116	1.35142	8.39819e-08	2.67768e-07
ALZ0 - Control DEGs	BD0 - Case DEGs	3439	570	185	14116	1.51977	5.05996e-06	1.56788e-05
ALZ0 - Control DEGs	BD0 - Control DEGs	3439	256	27	14116	0.361038	1	1
ALZ0 - Control DEGs	ASD0 - Case DEGs	3439	619	14	14116	0.0680559	1	1
ALZ0 - Control DEGs	ASD0 - Control DEGs	3439	731	380	14116	3.65379	1.51992e-61	1.23845e-60
PD0 - Case DEGs	SCZ0 - Case DEGs	240	2192	49	18845	1.97068	5.76404e-05	0.000173711
PD0 - Case DEGs	SCZ0 - Control DEGs	240	2075	28	18845	1.06836	0.402157	0.834665
PD0 - Case DEGs	BD0 - Case DEGs	240	660	4	18845	0.463764	0.970671	1
PD0 - Case DEGs	BD0 - Control DEGs	240	333	8	18845	1.93943	0.0638199	0.15429
PD0 - Case DEGs	ASD0 - Case DEGs	240	680	22	18845	2.75228	6.1841e-05	0.000183852
PD0 - Case DEGs	ASD0 - Control DEGs	240	799	4	18845	0.379717	0.992186	1
PD0 - Control DEGs	SCZ0 - Case DEGs	640	2192	57	18845	0.735921	0.989829	1
PD0 - Control DEGs	SCZ0 - Control DEGs	640	2075	85	18845	1.24791	0.0382835	0.0946335
PD0 - Control DEGs	BD0 - Case DEGs	640	660	38	18845	1.78428	0.00111852	0.00319577
PD0 - Control DEGs	BD0 - Control DEGs	640	333	9	18845	0.78716	0.801338	1
PD0 - Control DEGs	ASD0 - Case DEGs	640	680	19	18845	0.812064	0.839252	1
PD0 - Control DEGs	ASD0 - Control DEGs	640	799	81	18845	3.52857	6.76282e-19	3.03637e-18
SCZ0 - Case DEGs	BD0 - Case DEGs	2450	720	411	25774	15.0111	2.05828e-234	5.66028e-233
SCZ0 - Case DEGs	BD0 - Control DEGs	2450	399	0	25774	0	1	1
SCZ0 - Case DEGs	ASD0 - Case DEGs	2450	746	382	25774	11.6493	4.39979e-194	8.79958e-193
SCZ0 - Case DEGs	ASD0 - Control DEGs	2450	865	14	25774	0.151774	1	1
SCZ0 - Control DEGs	BD0 - Case DEGs	2371	720	0	25774	0	1	1
SCZ0 - Control DEGs	BD0 - Control DEGs	2371	399	282	25774	26.8669	1.06694e-200	2.34726e-199
SCZ0 - Control DEGs	ASD0 - Case DEGs	2371	746	2	25774	0.0257253	1	1
SCZ0 - Control DEGs	ASD0 - Control DEGs	2371	865	280	25774	5.22261	1.35743e-84	1.42207e-83
BD0 - Case DEGs	ASD0 - Case DEGs	720	746	56	25774	2.97774	2.41843e-11	9.17337e-11
BD0 - Case DEGs	ASD0 - Control DEGs	720	865	14	25774	0.563978	0.991733	1
BD0 - Control DEGs	ASD0 - Case DEGs	399	746	0	25774	0	1	1
BD0 - Control DEGs	ASD0 - Control DEGs	399	865	24	25774	1.86703	0.0045475	0.0128263

### Sheet: Data - Age-Matched Comparisons
DEG Set 1	DEG Set 2	DEG Set 2 Age-Match	NDEG Set 1	NDEG Set 2	NDEG Shared	NBACKGROUND	OR	p-value	Adjusted p-value
LIV-PM - PM DEGs	ALZ1 - Higher Age DEGs	PM1	7131	546	357	18622	3.15129	1.29819e-38	5.19277e-38
LIV-PM - LIV DEGs	ALZ1 - Lower Age DEGs	PM1	7746	1155	840	18622	4.07766	1.83043e-108	9.76231e-108
LIV-PM - PM DEGs	ALZ1 - Higher Age DEGs	PM2	7131	1314	927	18622	4.28686	1.66579e-133	1.33263e-132
LIV-PM - LIV DEGs	ALZ1 - Lower Age DEGs	PM2	7746	1578	1169	18622	4.54825	7.85205e-165	1.25633e-163
LIV-PM - PM DEGs	ALZ2 - Higher Age DEGs	PM1	6898	765	407	17291	1.75747	1.95011e-14	5.20029e-14
LIV-PM - LIV DEGs	ALZ2 - Lower Age DEGs	PM1	7033	736	394	17291	1.72059	4.41641e-13	1.00947e-12
LIV-PM - PM DEGs	ALZ2 - Higher Age DEGs	PM2	6898	499	220	17291	1.19423	0.029474	0.0362756
LIV-PM - LIV DEGs	ALZ2 - Lower Age DEGs	PM2	7033	409	194	17291	1.32501	0.00299059	0.00478494
LIV-PM - PM DEGs	SCZ1 - Higher Age DEGs	PM1	6802	210	97	17745	1.38645	0.0117176	0.0156235
LIV-PM - LIV DEGs	SCZ1 - Lower Age DEGs	PM1	7438	518	218	17745	1.00717	0.485572	0.554939
LIV-PM - PM DEGs	SCZ1 - Higher Age DEGs	PM2	6802	1039	386	17745	0.948033	0.799274	0.842516
LIV-PM - LIV DEGs	SCZ1 - Lower Age DEGs	PM2	7438	1406	572	17745	0.946259	0.842516	0.842516
LIV-PM - PM DEGs	SCZ2 - Higher Age DEGs	PM1	6910	668	360	18028	1.92899	7.30552e-17	2.33777e-16
LIV-PM - LIV DEGs	SCZ2 - Lower Age DEGs	PM1	7491	457	218	18028	1.29148	0.00412356	0.00599791
LIV-PM - PM DEGs	SCZ2 - Higher Age DEGs	PM2	6910	341	188	18028	2.00432	1.66076e-10	3.32153e-10
LIV-PM - LIV DEGs	SCZ2 - Lower Age DEGs	PM2	7491	409	206	18028	1.43944	0.000168932	0.000300323
