## Supplementary Table 7 for "A study of gene expression in the living human brain"

### Sheet: Data Dictionary
Note: KEGG source data was downloaded on 04OCT2021 from https://www.kegg.jp/kegg-bin/show_brite?hsa00001
Data Header	Description
Network	Co-expression network
PD Structure	Index used to refer to module in figures and text
Module	Module name in the supplementary table with the complete module assignments
Top Level Category [TopLevelString]	Top Level Category. This is referred to as the "TopLevelString" in the KEGG source data.
Parent Category [SuperPathwayString|SuperPathwayCode]	The category in KEGG for the set that is less broad than the Top Level Category. Referred to as the "SuperPathwayString" and "SuperPathwayCode" in the KEGG source data.
Set [KoReferencePathwayString|KoReferencePathwayCode]	The KEGG set tested. Referred to as the "KoReferencePathwayString" and "KoReferencePathwayCode" in the KEGG source data.
Number of module genes	The number of genes in the module tested
Number of genes in set	The number of genes in the KEGG set tested
Number of genes overlapping module and KEGG set	The number of genes shared between the module and KEGG set.
Odds Ratio	The Fisher's exact test odds ratio for enrichment of the module for the KEGG set.
Adjusted p-value	The adjusted Fisher's exact test p-value for whether the Odds Ratio is greater than one. Adjustment is for the number of KEGG sets tested against the module

### Sheet: Data
Network	LIV PD Structure	Module	Top Level Category [TopLevelString]	Parent Category [SuperPathwayString|SuperPathwayCode]	Set [KoReferencePathwayString|KoReferencePathwayCode]	Number of module genes	Number of genes in set	Number of genes overlapping module and KEGG set	Odds Ratio	Adjusted p-value
LIV PD	LIVPD16	ivory	Brite	Protein families genetic information processing|9182	Ubiquitin system|4121	158	752	17	3.4021	0.0153633
LIV PD	LIVPD29	mediumorchid	Cellular	Transport and catabolism|9141	Phagosome|4145	82	134	5	10.781	0.0129429
LIV PD	LIVPD29	mediumorchid	Metabolism	Amino acid metabolism|9105	Cysteine and methionine metabolism|270	82	44	4	27.5608	0.00952773
LIV PD	LIVPD29	mediumorchid	Organismal	Excretory system|9155	Collecting duct acid secretion|4966	82	20	3	48.0086	0.0116261
LIV PD	LIVPD29	mediumorchid	Organismal	Nervous system|9156	Synaptic vesicle cycle|4721	82	66	4	17.7635	0.0118705
LIV PD	LIVPD46	skyblue3	Brite	Protein families genetic information processing|9182	Membrane trafficking|4131	189	1394	31	2.8907	0.000586851
LIV PD	LIVPD40	violet	Brite	Protein families genetic information processing|9182	Messenger RNA biogenesis|3019	215	432	17	4.34505	0.000679223
LIV PD	LIVPD40	violet	Brite	Protein families genetic information processing|9182	Chromosome and associated proteins|3036	215	1147	26	2.49086	0.0157486
